# Optimisation of whole cell human depletion provides increased sensitivity and microbial genome coverage from respiratory metagenomic assays

**DOI:** 10.1101/2025.10.10.25337716

**Authors:** Ronan M Doyle, Vishwa Patel, Gul Humayun, Renee Chang, Maria Gumbanmarasigan, Viktorija Vorslava, Benenteta Leka, Sophia Girgis, Dan Ward, Laura Truesdale, Julianne R Brown, Robbie Hammond, Angelika Kopec, Simon A Rock, Manoj Valappil, Kerry Laws, Surendra Parmar, Sophie May, Poorvi Patel, Muktar Ibrahim, Steve Green, Kordo Saeed, Nicholas Norton, Paul Grant, Gaia Nebbia, Rahul Batra, Jonathan Edgeworth, Luke B Snell, Adela Alcolea-Medina

## Abstract

Metagenomics is being adopted worldwide as a laboratory developed test. We have previously reported a unified metagenomic method for the direct detection of microorganisms from respiratory samples, delivering preliminary results within six hours with >90% sensitivity for both viral and bacterial pathogens. This has now been deployed across the United Kingdom (UK) National Health Service (NHS) through the NHS Genomic Networks of Excellence programme. Since this deployment we have identified a number of improvements to the method to further increase sensitivity. In this manuscript we report these optimisations, including the addition of a bead-beating cycle, substitution of the endonuclease enzyme, and controlled termination of the endonuclease reaction. This updated protocol (v1.2) resulted in substantially improved assay performance. Validation in six NHS hospitals using both protocols in parallel (v1 and v1.2) with 107 clinical respiratory samples demonstrated increased bacterial and viral read recovery in v1.2 translating to higher pathogen genome coverage compared to v1. Overall bacterial sensitivity for v1.2 was 98% compared to 93% for v1, and viral sensitivity was 90% for v1.2 compared to 80% for v1. This multicentre validation has confirmed reproducibility and scalability of the new protocol, establishing a robust framework for clinical implementation of metagenomics.
