## Supplementary table for "Optimisation of whole cell human depletion provides increased sensitivity and microbial genome coverage from respiratory metagenomic assays"

### Sheet: Sheet1
Patient number	Sample number	Sample type	Site	Protocol	Routine culture result	Viral PCR Result	TMV reads 2h	TMV reads 24h	Quality Control	Organisms 2h	Number of reads 2h	Organisms 24h	Number of reads 24h	Microbial reads	Human reads	Unclassified reads	Read length N50	Quality score	2hr Bacteria Concordance	2hr Viral concordance	2hr Fungal concordance	24hr Bacteria Concordance	24hr Viral concordance	24hr Fungal concordance
1	1	Endotracheal tube aspirate	6	v1	No growth	RSV	169	988	Passed	No detections		RSV	9	409	83686	3467	3021	14.3	TN	FN	TN	TN	TP	TN
1	2	Endotracheal tube aspirate	6	v1.2	No growth	RSV	443	1660	Passed	RSV	3	RSV	13	49	72383	2520	2936	13.7	TN	TP	TN	TN	TP	TN
2	3	Bronchoalveolar lavage	6	v1	C. glabrata, P. fermentans		2	10	Passed	Human coronavirus NL63	9	Human coronavirus NL63	53	2185	29157	396	3090	14.8	TN	TP	FN	TN	TP	FN
2	4	Bronchoalveolar lavage	6	v1.2	C. glabrata, P. fermentans		70	276	Passed	Human coronavirus NL63	641	Human coronavirus NL63	2543	1884	52736	14008	3693	14.5	TN	TP	FN	TN	TP	FN
3	5	Bronchoalveolar lavage	6	v1	A. fumigatus, C. albicans		37	262	Passed	Human coronavirus NL63	324	Human coronavirus NL63	2277	222	7605	2872	3103	14.6	TN	TP	FN	TN	TP	FN
3	6	Bronchoalveolar lavage	6	v1.2	A. fumigatus, C. albicans		557	2062	Passed	Human coronavirus NL63	3192	Human coronavirus NL63	12466	312	55727	17259	2812	14.3	TN	TP	FN	TN	TP	FN
4	7	Sputum	6	v1	C. parapsilosis		1721	10705	Passed	C. parapsilosis	14	C. parapsilosis	67	4909	198844	29269	3639	14.5	TN	TN	TP	TN	TN	TP
4	8	Sputum	6	v1.2	C. parapsilosis		1115	4191	Passed	C. parapsilosis	39	C. parapsilosis	170	1742	81057	15416	3945	14.2	TN	TN	TP	TN	TN	TP
5	9	Sputum	6	v1	No growth		47	350	Passed	No detections		No detections		43	112752	452	3448	14	TN	TN	TN	TN	TN	TN
5	10	Sputum	6	v1.2	No growth		191	695	Passed	No detections		No detections		3	69963	747	2465	13.3	TN	TN	TN	TN	TN	TN
6	11	Endotracheal tube aspirate	6	v1	No growth		2465	15252	Passed	No detections		No detections		3382	169284	18065	2816	14.2	TN	TN	TN	TN	TN	TN
6	12	Endotracheal tube aspirate	6	v1.2	No growth		14461	56540	Passed	No detections		No detections		793	66879	57557	2348	13.6	TN	TN	TN	TN	TN	TN
7	13	Endotracheal tube aspirate	6	v1	C. glabrata, C. tropicalis	Influenza A	65	531	Passed	C. glabrata	2	C. glabrata C. tropicalis Influenza A virus	20 3 3	71252	41364	215050	3324	14.3	TN	FN	TP	TN	TP	TP
7	14	Endotracheal tube aspirate	6	v1.2	C. glabrata, C. tropicalis	Influenza A	120	497	Passed	C. glabrata	5	C. glabrata Influenza A virus C. tropicalis	15 4 1	20153	11827	64746	3164	14.4	TN	FN	TP	TN	TP	TP
8	15	Bronchoalveolar lavage	6	v1	No growth		5	43	Passed	No detections		No detections		142	186298	138	2845	14.2	TN	TN	TN	TN	TN	TN
8	16	Bronchoalveolar lavage	6	v1.2	No growth		1575	7361	Passed	No detections		No detections		57	134156	8061	2213	14.1	TN	TN	TN	TN	TN	TN
9	17	Bronchoalveolar lavage	6	v1	C. albicans		2	21	Passed	Human coronavirus 229E	7	Human coronavirus 229E	103	1963	16701	1488	3624	14.3	TN	TP		TN	TP
9	18	Bronchoalveolar lavage	6	v1.2	C. albicans		343	1587	Passed	Human coronavirus 229E	87	Human coronavirus 229E	382	22339	33064	7104	2924	14.3	TN	TP		TN	TP
10	19	Endotracheal tube aspirate	6	v1	C. albicans		17	142	Passed	C. albicans	1	C. albicans	15	419	266380	344	3256	14.3	TN	TN	TP	TN	TN	TP
10	20	Endotracheal tube aspirate	6	v1.2	C. albicans		1537	7409	Passed	C. albicans	74	C. albicans	382	409	107923	7474	2515	14	TN	TN	TP	TN	TN	TP
11	21	Endotracheal tube aspirate	6	v1	C. albicans		0	1	Passed	No detections		No detections		15	3897	6	4324	14.3	TN	TN		TN	TN
11	22	Endotracheal tube aspirate	6	v1.2	C. albicans		22	75	Passed	C. albicans	9	C. albicans	24	29	25016	110	4088	13.6	TN	TN	TP	TN	TN	TP
12	23	Endotracheal tube aspirate	6	v1	No growth		85	713	Passed	No detections		No detections		7543	437398	988	3180	14.4	TN	TN	TN	TN	TN	TN
12	24	Endotracheal tube aspirate	6	v1.2	No growth		4545	21879	Passed	No detections		No detections		655	148931	22990	2354	14.1	TN	TN	TN	TN	TN	TN
13	25	Sputum	3	v1	S. aureus		2	12	Passed	S. aureus	3	S. aureus	16	3945	15239	3342	3221	15.2	TP	TN	TN	TP	TN	TN
13	26	Sputum	3	v1.2	S. aureus		1	38	Passed	S. aureus	8	S. aureus	166	38609	204241	23850	2564	15.2	TP	TN	TN	TP	TN	TN
14	27	Sputum	3	v1	Upper Respiratory Tract Flora (M)		0	2	Passed	No detections		No detections		4508	1296	4348	5321	15.6	TN	TN	TN	TN	TN	TN
14	28	Sputum	3	v1.2	Upper Respiratory Tract Flora (M)		24	176	Passed	No detections		No detections		92878	38037	155364	2566	15.2	TN	TN	TN	TN	TN	TN
15	29	Bronchoalveolar lavage	3	v1	C. albicans (H)		7	62	Passed	Parainfluenza 3	3516	Parainfluenza 3 C. albicans	33636 7	11	255411	33868	2253	14.1	TN	TP	FN	TN	TP	TP
15	30	Bronchoalveolar lavage	3	v1.2	C. albicans (H)		94	779	Passed	Parainfluenza 3 C. albicans	15908 3	Parainfluenza 3 C. albicans	146334 15	23	27340	147250	1879	13.7	TN	TP	TP	TN	TP	TP
16	31	Bronchoalveolar lavage	3	v1	S. marcescens (M)		13	89	Passed	S. marcescens	1124	S. marcescens	8670	34300	208203	29737	1751	13.1	TP	TN	TN	TP	TN	TN
16	32	Bronchoalveolar lavage	3	v1.2	S. marcescens (M)		51	412	Passed	S. marcescens	1687	S. marcescens	12510	227002	16881	181619	1328	12.8	TP	TN	TN	TP	TN	TN
17	33	Bronchoalveolar lavage	3	v1	E. cloacae		248	1965	Passed	E. hormaechei	4685	E. hormaechei	38625	47963	426255	12533	2132	13.1	TP	TN	TN	TP	TN	TN
17	34	Bronchoalveolar lavage	3	v1.2	E. cloacae		6	49	Passed	E. hormaechei	827	E. hormaechei	7045	24778	27962	31131	2530	13.5	TP	TN	TN	TP	TN	TN
18	35	Bronchoalveolar lavage	3	v1	S.Marcescens, S.aureus (L)	Rhinovirus	152	1328	Passed	S. marcescens S. aureus Rhinovirus C	11779 1095 27	S. marcescens S. aureus Rhinovirus C	92959 8767 145	184021	57465	37860	1548	12.9	TP	TP	TN	TP	TP	TN
18	36	Bronchoalveolar lavage	3	v1.2	S.Marcescens, S.aureus (L)	Rhinovirus	2	34	Passed	S. marcescens S. aureus	11849 2160	S. marcescens S. aureus Rhinovirus C	103336 19297 1	211820	20676	43726	2165	13.2	TP	FN	TN	TP	TP	TN
19	37	Bronchoalveolar lavage	3	v1	P. aeruginosa (M)	Parainfluenza	0	3	Passed	P. aeruginosa Parainfluenza 2	18223 22	P. aeruginosa Parainfluenza 2	139440 188	152035	39158	15271	1826	12.9	TP	TP	TN	TP	TP	TN
19	38	Bronchoalveolar lavage	3	v1.2	P. aeruginosa (M)	Parainfluenza	0	6	Passed	P. aeruginosa Parainfluenza 2	19256 18	P. aeruginosa Parainfluenza 2	148516 148	164179	13503	21530	1587	12.7	TP	TP	TN	TP	TP	TN
20	39	Bronchoalveolar lavage	3	v1	P. aeruginosa, K. pneuminiae (H)		8	72	Passed	P. aeruginosa K. pneumoniae	18041 3966	P. aeruginosa K. pneumoniae	146350 32972	209466	46775	33983	1632	13.1	TP	TN	TN	TP	TN	TN
20	40	Bronchoalveolar lavage	3	v1.2	P. aeruginosa, K. pneuminiae (H)		29	178	Passed	P. aeruginosa K. pneumoniae	7915 4479	P. aeruginosa K. pneumoniae	63065 35858	138854	13836	43003	2502	13.2	TP	TN	TN	TP	TN	TN
21	41	Bronchoalveolar lavage	3	v1	C. albicans, P. jirovecii		20	106	FAILED					26	100738	771	4455	13.4
21	42	Bronchoalveolar lavage	3	v1.2	C. albicans, P. jirovecii		5	24	FAILED					91	193153	321	3853	13.5
22	43	Sputum	3	v1	E. coli	Sars-Cov-2	19	129	Passed	E. coli	14611	E. coli	133603	206662	19563	107003	3355	14.5	TP	FN	TN	TP	FN	TN
22	44	Sputum	3	v1.2	E coli	Sars-Cov-2	11	120	Passed	E. coli	16568	E. coli SARS-CoV-2	148673 2	245672	8055	117310	3131	14.4	TP	FN	TN	TP	TP	TN
23	45	Sputum	3	v1	H. influenzae	Rhinovirus	51	563	Passed	H. influenzae Rhinovirus A	4091 25	H. influenzae Rhinovirus A	40952 281	62093	195966	21044	3975	15.2	TP	TP	TN	TP	TP	TN
23	46	Sputum	3	v1.2	H. influenzae	Rhinovirus	48	443	Passed	H. influenzae Rhinovirus A	6221 57	H. influenzae Rhinovirus A	61695 564	119812	167888	47085	3496	15.1	TP	TP	TN	TP	TP	TN
24	47	Sputum	3	v1	S. pneuminiae		5	31	Passed	S. pneumoniae	122	S. pneumoniae	1229	1830	5471	1311	3085	14.9	TP	TN	TN	TP	TN	TN
24	48	Sputum	3	v1.2	S. pneuminiae		190	1652	Passed	S. pneumoniae	25823	S. pneumoniae	259009	315535	147160	92917	2586	14.8	TP	TN	TN	TP	TN	TN
25	49	Sputum	3	v1	Upper Respiratory Tract Flora	Rhinovirus	3	42	Passed	Rhinovirus B	7	Rhinovirus B	76	96044	128099	75017	4253	15	TN	TP	TN	TN	TP	TN
25	50	Sputum	3	v1.2	Upper Respiratory Tract Flora	Rhinovirus	53	538	Passed	Rhinovirus B	93	Rhinovirus B	974	203131	55101	208155	2872	14.8	TN	TP	TN	TN	TP	TN
26	51	Sputum	3	v1	M. catarrhalis	Rhinovirus	0	4	Passed	H. influenzae M. catarrhalis	7511 609	H. influenzae M. catarrhalis Rhinovirus C	71509 5763 6	109694	37790	60167	3932	14.9	TP	FN	TN	TP	TP	TN
26	52	Sputum	3	v1.2	M. catarrhalis	Rhinovirus	0	2	Passed	H. influenzae M. catarrhalis Rhinovirus C	10285 2703 1	H. influenzae M. catarrhalis Rhinovirus C	95843 25319 6	167876	3793	17732	4446	14.9	TP	TP	TN	TP	TP	TN
27	53	Sputum	3	v1	Commensals		18	173	Passed	No detections		No detections		40710	38468	21491	4785	14.8	TN	TN	TN	TN	TN	TN
27	54	Sputum	3	v1.2	Commensals		0	1	Passed	No detections		No detections		25	185	24	1089	12.7	failed	failed	failed	TN	TN	TN
28	55	Endotracheal tube aspirate	3	v1	MRSA		59	570	Passed	No detections		No detections		9536	119335	7551	3090	14.5	FN	TN	TN	FN	TN	TN
28	56	Endotracheal tube aspirate	3	v1.2	MRSA		36	301	Passed	S. aureus	8	S. aureus	101	37429	218470	21512	2941	14.8	TP	TN	TN	TP	TN	TN
29	57	Pleural fluid	3	v1	P. aeruginosa (H), K. pneumoniae (H)		34	226	Passed	P. aeruginosa K. pneumoniae	25638 1	P. aeruginosa K. pneumoniae	199731 2130	212670	2921	14564	3317	13.6	TP	TN	TN	TP	TN	TN
29	58	Pleural fluid	3	v1.2	P. aeruginosa (H), K. pneumoniae (H)		22	174	Passed	P. aeruginosa K. pneumoniae	30769 1	P. aeruginosa K. pneumoniae	243033 2911	260458	2169	18893	3562	13.7	TP	TN	TN	TP	TN	TN
30	59	Sputum	3	v1	S. dysgalactiae		11	173	Passed	S. dysgalactiae	73	S. dysgalactiae	783	181319	54187	123855	3125	14.3	TP	TN	TN	TP	TN	TN
30	60	Sputum	3	v1.2	S. dysgalactiae		16	76	Passed	S. dysgalactiae	370	S. dysgalactiae	4387	210848	8922	100440	3408	14.5	TP	TN	TN	TP	TN	TN
31	61	Bronchoalveolar lavage	3	v1	S. marcescens, P. aeruginosa (H)	Rhinovirus	0	3	FAILED					95520	25799	5739	4898	13.4
31	62	Bronchoalveolar lavage	3	v1.2	S. marcescens, P. aeruginosa (H)	Rhinovirus	0	2	FAILED					251288	848	11503	3055	13.2
32	63	Bronchoalveolar lavage	3	v1	C. albicans (M)		0	8	Passed			No detections		165	228787	1933	2457	14.4				TN	TN	FN
32	64	Bronchoalveolar lavage	3	v1.2	C. albicans (M)		0	1209	Passed			C. albicans	1	55	306091	3024	1514	14				TN	TN	TP
33	65	Bronchoalveolar lavage	3	v1	E. faecium	SARS-Cov-2	0	150	Passed			E. faecium	2713	2958	286134	11228	2095	15				TP	FN	TN
33	66	Bronchoalveolar lavage	3	v1.2	E. faecium	SARS-Cov-2	1	1	FAILED					31	435	10	938	14
34	67	Bronchoalveolar lavage	3	v1	C. tropicalis (L)	Rhinovirus, Parainfluenza 2	0	6	Passed			C. tropicalis Parainfluenza 2	8 2	2889	99059	2371	2485	14.6				TN	FN	TP
34	68	Bronchoalveolar lavage	3	v1.2	C. tropicalis (L)	Rhinovirus, Parainfluenza 2	0	194	Passed			C. tropicalis Parainfluenza 2	89 42	18105	130614	16866	1656	14.3				TN	FN	TP
35	69	Bronchoalveolar lavage	3	v1	S. maltophilia (H)		6	40	Passed	S. maltophilia	11697	S. maltophilia	114338	115226	240713	16594	2012	13.8	TP	TN	TN	TP	TN	TN
35	70	Bronchoalveolar lavage	3	v1.2	S. maltophilia (H)		3	28	Passed	S. maltophilia	32767	S. maltophilia	2143	327413	41684	38227	2146	13.7	TP	TN	TN	TP	TN	TN
36	71	Bronchoalveolar lavage	3	v1	Respiratory tract flora		66	616	Passed	No detections		No detections		70	548988	720	2378	13.8	TN	TN	TN	TN	TN	TN
36	72	Bronchoalveolar lavage	3	v1.2	Respiratory tract flora		0	2	Passed	No detections		No detections		12976	64762	4224	4092	13.7	TN	TN	TN	TN	TN	TN
37	73	Bronchoalveolar lavage	3	v1	K. aerogenes (M)		14	79	Passed	K. aerogenes	279	K. aerogenes	2791	302820	21882	118654	2755	14.4	TP	TN	TN	TP	TN	TN
37	74	Bronchoalveolar lavage	3	v1.2	K. aerogenes (M)		57	595	Passed	K. aerogenes	452	K. aerogenes	2966	433424	10525	226789	2031	14.2	TP	TN	TN	TP	TN	TN
38	75	Endotracheal tube aspirate	5	v1	No growth		107	499	Passed	No detections		No detections		323	93695	542	1885	13.2	TN	TN	TN	TN	TN	TN
38	76	Endotracheal tube aspirate	5	v1.2	No growth		1845	8048	Passed	No detections		No detections		4333	57040	8486	2650	13.8	TN	TN	TN	TN	TN	TN
39	77	Endotracheal tube aspirate	5	v1	Commensals		4784	20760	Passed	No detections		No detections		3781	101619	20887	1706	13.5	TN	TN	TN	TN	TN	TN
39	78	Endotracheal tube aspirate	5	v1.2	Commensals		7966	34404	Passed	No detections		No detections		30154	25456	34826	2740	14.1	TN	TN	TN	TN	TN	TN
40	79	Endotracheal tube aspirate	5	v1			0	0	FAILED					0	31922		2249	16
40	80	Endotracheal tube aspirate	5	v1.2			824	2088	Passed	No detections		No detections		2	45471	2129	2225	13.2
41	81	Endotracheal tube aspirate	5	v1	Enterobacter spp.		30	60	Passed	E. hormaechei	7	E. hormaechei	20	137	27867	562	3892	14.3	TP	TN	TN	TP	TN	TN
41	82	Endotracheal tube aspirate	5	v1.2	Enterobacter spp.		0	0	Passed	E. hormaechei	3	E. hormaechei	4	7	33447	4	2779	13.3	TP	TN	TN	TP	TN	TN
42	83	Endotracheal tube aspirate	5	v1		Influenza A	1	1	Passed	No detections		Influenza A	1	647	46774	314	1972	14	TN	FN	TN	TN	TP	TN
42	84	Endotracheal tube aspirate	5	v1.2		Influenza A	0	0	FAILED					424	42439	272	2584	13.8
43	85	Endotracheal tube aspirate	5	v1	M. tuberculosis		27	125	Passed	M. tuberculosis	3	M. tuberculosis	9	55	139386	139	2189	13.1	TP	TN	TN	TP	TN	TN
43	86	Endotracheal tube aspirate	5	v1.2	M. tuberculosis		1382	6536	Passed	M. tuberculosis	74	M. tuberculosis	317	2091	194202	6887	2606	13	TP	TN	TN	TP	TN	TN
44	87	Bronchoalveolar lavage	5	v1	Candida sp.		14	39	Passed	C. parapsilosis	130	C. parapsilosis	271	271	19413	48	3140	13.6	TN	TN	TP	TN	TN	TP
44	88	Bronchoalveolar lavage	5	v1.2	Candida sp.		168	354	Passed	C. parapsilosis	280	C. parapsilosis	587	588	63201	430	1994	13.2	TN	TN	TP	TN	TN	TP
45	89	Endotracheal tube aspirate	5	v1	No growth		8	21	Passed	No detections		No detections		7104	66990	219	2652	13.7	TN	TN	TN	TN	TN	TN
45	90	Endotracheal tube aspirate	5	v1.2	No growth		28	56	Passed	No detections		No detections		41566	4008	1166	3111	13.7	TN	TN	TN	TN	TN	TN
46	91	Endotracheal tube aspirate	5	v1	P. aeruginosa	Betacoronavirus	3	20	Passed	P. aeruginosa	12	P. aeruginosa	63		0		0	0	TP	FN	TN	TP	FN	TN
46	92	Endotracheal tube aspirate	5	v1.2	P. aeruginosa	Betacoronavirus	22972	117517	Passed	P. aeruginosa Betacoronavirus 1	8776 2	P. aeruginosa Betacoronavirus 1	43354 3		0		0	0	TP	TP	TN	TP	TP	TN
47	93	Endotracheal tube aspirate	5	v1			0	0	FAILED						47538		1608	10.7
47	94	Endotracheal tube aspirate	5	v1.2			0	8	FAILED					2	24843	94	2416	12.7
48	95	Endotracheal tube aspirate	5	v1	No growth		1	17	Passed	No detections		No detections		46	387976	452	1984	13.6	TN	TN	TN	TN	TN	TN
48	96	Endotracheal tube aspirate	5	v1.2	No growth		4420	29544	Passed	No detections		No detections		586	308023	30020	2047	13.5	TN	TN	TN	TN	TN	TN
49	97	Endotracheal tube aspirate	5	v1	No growth		106	472	Passed	No detections		No detections		739	136273	515	2706	13.7	TN	TN	TN	TN	TN	TN
49	98	Endotracheal tube aspirate	5	v1.2	No growth		1899	9309	Passed	No detections		No detections		4364	190986	9642	2097	13.4	TN	TN	TN	TN	TN	TN
50	99	Bronchoalveolar lavage	1	v1	Upper Respiratory Tract Flora		9	69	Passed	Rhinovirus A	1	Rhinovirus A	11	42281	222330	70721	2414	13.9	TN	TP	TN	TN	TP	TN
50	100	Bronchoalveolar lavage	1	v1.2	Upper Respiratory Tract Flora		11	70	Passed	Rhinovirus A	2	Rhinovirus A	9	62575	118809	95437	2696	13.8	TN	TP	TN	TN	TP	TN
51	101	Bronchoalveolar lavage	1	v1	P. aeruginosa		5	58	Passed	P. aeruginosa	476	P. aeruginosa	4555	71000	39799	69542	3264	13.6	TP	TN	TN	TP	TN	TN
51	102	Bronchoalveolar lavage	1	v1.2	P. aeruginosa		8	33	Passed	P. aeruginosa	508	P. aeruginosa	3830	53400	35363	55415	2971	13.2	TP	TN	TN	TP	TN	TN
52	103	Bronchoalveolar lavage	1	v1	No growth		0	0	FAILED					3	1337	10	3149	12.3
52	104	Bronchoalveolar lavage	1	v1.2	No growth		0	0	FAILED					0	34995	46	3125	12.2
53	105	Bronchoalveolar lavage	1	v1	E. bugandensis		9	56	Passed	E. bugandensis	24910	E. bugandensis	203726	217642	2470	19351	2939	13.4	TP	TP	TN	TP	TP	TN
53	106	Bronchoalveolar lavage	1	v1.2	E. bugandensis		7	73	Passed	E. bugandensis	20730	E. bugandensis	145923	155776	2197	14015	2848	13.3	TP	TP	TN	TP	TP	TN
54	107	Pleural fluid	1	v1	No growth		1	11	Passed	No detections		No detections		0	4783	12	1693	13.9	TN	TN	TN	TN	TN	TN
54	108	Pleural fluid	1	v1.2	No growth		0	0	FAILED					0	34995	46	3125	12.2
55	109	Sputum	1	v1	Candida sp.		8	68	Passed	No detections		No detections		123428	5762	151619	2556	13.9	TN	TN	FN	TN	TN	FN
55	110	Sputum	1	v1.2	Candida sp.		11	91	Passed	No detections		No detections		86191	3669	103286	2556	13.6	TN	TN	FN	TN	TN	FN
56	111	Bronchoalveolar lavage	1	v1	H. influenzae		179	1079	Passed	H. influenzae	3405	H. influenzae	19594	28672	76347	5570	2619	13.7	TP	TN	TN	TP	TN	TN
56	112	Bronchoalveolar lavage	1	v1.2	H. influenzae		101	679	Passed	H. influenzae	5688	H. influenzae	34090	49803	71941	7023	2501	13.9	TP	TN	TN	TP	TN	TN
57	113	Bronchoalveolar lavage	1	v1	Upper Respiratory Tract Flora		215	1179	Passed	No detections		No detections		49341	15343	59323	2449	13.4	TN	TN	TN	TN	TN	TN
57	114	Bronchoalveolar lavage	1	v1.2	Upper Respiratory Tract Flora		349	2097	Passed	No detections		No detections		59872	6989	57700	2573	13.6	TN	TN	TN	TN	TN	TN
58	115	Bronchoalveolar lavage	1	v1	E. cloacae		39	238	Passed	E. hormaechei	288	E. hormaechei	1550	99656	3991	17393	2593	12.8	TP	TN	TN	TP	TN	TN
58	116	Bronchoalveolar lavage	1	v1.2	E. cloacae		42	216	Passed	E. hormaechei	278	E. hormaechei	1513	85249	384	12304	2863	13.1	TP	FN	TN	TP	TN	TN
59	117	Bronchoalveolar lavage	1	v1	K. pneumoniae, Candida sp.		0	0	FAILED					1898	79775	421	3915	13.4
59	118	Bronchoalveolar lavage	1	v1.2	K. pneumoniae, Candida sp.		4	43	Passed	K. pneumoniae C. albicans Herpes simplex virus 1	58 1 1	K. pneumoniae C. albicans Herpes simplex virus 1	360 1 8	474	84213	133	2892	13.2	TP	FP	TP	TP	FP	TP
60	119	Bronchoalveolar lavage	1	v1	Candida sp.	Rhinovirus/Enterovirus	432	2480	Passed	C. albicans	1	C. albicans	6	27608	55716	21754	2824	13.4	TN	FN	TP	TN	FN	TP
60	120	Bronchoalveolar lavage	1	v1.2	Candida sp.	Rhinovirus/Enterovirus	389	2461	Passed	No detections		C. albicans	5	69878	9017	52683	2705	13.7	TN	FN	TN	TN	FN	TP
61	121	Bronchoalveolar lavage	1	v1	S. aureus		195	1070	Passed	S. aureus	4701	S. aureus	25438	31940	64051	10584	2226	13.5	TP	TN	TN	TP	TN	TN
61	122	Bronchoalveolar lavage	1	v1.2	S. aureus		111	724	Passed	S. aureus	5546	S. aureus	31545	38113	33417	6937	2846	13.9	TP	TN	TN	TP	TN	TN
62	123	Endotracheal tube aspirate	2	v1	P. aeruginosa		5	25	Passed	No detections		C. albicans	4	6	82277	35	3479	13.7	FN	TN	TN	FN	TN	FP
62	124	Endotracheal tube aspirate	2	v1.2	P. aeruginosa		318	2401	Passed	P. aeruginosa	3	P. aeruginosa C. albicans	32 5	60	163363	2422	2083	13.3	TP	TN	TN	TP	TN	FP
63	125	Endotracheal tube aspirate	2	v1	S. maltophilia, E. hormaechei, S. aureus	HHV6	1898	13594	Passed	Enterobacter hormaechei Stenotrophomonas maltophilia	14 9	Enterobacter hormaechei Stenotrophomonas maltophilia Human betaherpesvirus 6B	71 54 1	1823	223543	16568	1985	13.8	FN	TN	TN	FN	TP	TN
63	126	Endotracheal tube aspirate	2	v1.2	S. maltophilia, E. hormaechei, S. aureus	HHV6	2709	19589	Passed	Enterobacter hormaechei Stenotrophomonas maltophilia	13 10	Enterobacter hormaechei Stenotrophomonas maltophilia	80 74	1333	207556	22095	1975	13.6	FN	TN	TN	FN	TN	TN
64	127	Endotracheal tube aspirate	2	v1	N. meningitides	RSV	952	3657	Passed	RSV N. meningitidis	22 16	RSV N. meningitidis	81 73	1744	55196	4312	3218	14	TP	TP	TN	TP	TP	TN
64	128	Endotracheal tube aspirate	2	v1.2	N. meningitides	RSV	5774	21947	Passed	RSV N. meningitidis	99 10	RSV N. meningitidis	366 36	2265	68060	23306	2665	13.9	TP	TP	TN	TP	TP	TN
65	129	Endotracheal tube aspirate	2	v1		CMV	23	173	Passed	Human cytomegalovirus	31	Human cytomegalovirus	243	6365	89591	8786	2947	14.3	TN	TP	TN	TN	TP	TN
65	130	Endotracheal tube aspirate	2	v1.2		CMV	1263	10386	Passed	Human cytomegalovirus	279	Human cytomegalovirus	1939	105800	199653	176810	1191	13.5	TN	TP	TN	TN	TP	TN
66	131	Nasopharyngeal aspirate	2	v1		RSV	259	1943	Passed	RSV	220	RSV	1531	2360	81240	4250	2218	14.1	TN	TP	TN	TN	TP	TN
66	132	Nasopharyngeal aspirate	2	v1.2		RSV	4919	40407	Passed	RSV	2432	RSV	19371	5566	169848	61565	1677	14.1	TN	TP	TN	TN	TP	TN
67	133	Nasopharyngeal aspirate	2	v1	S. pneumoniae, S. aureus, H. influenzae	Bocavirus	441	2945	Passed	Bocaparvovirus 1 Bocaparvovirus 2 S. aureus S. pneumoniae	669 26 7 4	Bocaparvovirus 1 Bocaparvovirus 2 S. aureus S. pneumoniae H. influenzae	4534 180 34 14 1	85	93962	8761	2489	13.3	FN	TP	TN	TP	TP	TN
67	134	Nasopharyngeal aspirate	2	v1.2	S. pneumoniae, S. aureus, H. influenzae	Bocavirus	1327	8489	Passed	Bocaparvovirus1 Bocaparvovirus 2 S. aureus H. influenzae	1091 57 7 1	Bocaparvovirus1 Bocaparvovirus 2 S. aureus S. pneumoniae H. influenzae	6929 365 47 4 3	88	184897	18993	1929	13.1	TP	TP	TN	TP	TP	TN
68	135	Bronchoalveolar lavage	2	v1	S. marcescens, P. aeruginosa		21	140	Passed	S. marcescens P. aeruginosa	5633 34	S. marcescens P. aeruginosa	37462 253	41377	74329	4603	3179	13.3	TP	TN	TN	TP	TN	TN
68	136	Endotracheal tube aspirate	2	v1.2	S. marcescens, P. aeruginosa		59	429	Passed	S. marcescens P. aeruginosa	6807 86	S. marcescens P. aeruginosa	44527 570	49997	35309	7204	2895	13.2	TP	TN	TN	TP	TN	TN
69	137	Endotracheal tube aspirate	2	v1			227	893	Passed	Rhinovirus B	6	Rhinovirus B	20	44634	22102	12351	3394	14.7	TN	TP	TN	TN	TP	TN
69	138	Endotracheal tube aspirate	2	v1.2			2763	10917	Passed	Rhinovirus B	24	Rhinovirus B	76	65915	37636	25489	2619	14.4	TN	TP	TN	TN	TP	TN
70	139	Endotracheal tube aspirate	2	v1	Group B Streptococcus		0	0	Passed	S. agalactiae	29	S. agalactiae	241	8300	5965	116871	4992	14.6	TP	TN	TN	TP	TN	TN
70	140	Endotracheal tube aspirate	2	v1.2	Group B Streptococcus		24	236	Passed	S. agalactiae	52	S. agalactiae	423	13093	8672	247661	2359	14	TP	TN	TN	TP	TN	TN
71	141	Bronchoalveolar lavage	2	v1		Parainfluenza	2082	19316	Passed	No detections		No detections		24	459601	20193	1551	13.8	TN	FN	TN	TN	FN	TN
71	142	Bronchoalveolar lavage	2	v1.2		Parainfluenza	3468	33174	Passed	No detections		Parainfluenza 4 Parainfluenza 2	1 1	79	297809	34007	2129	14	TN	FN	TN	TN	TP	TN
72	143	Endotracheal tube aspirate	2	v1		Adenovirus	106	413	Passed	Human mastadenovirus C	1	Human mastadenovirus C	3	211	124917	1398	2500	14	TN	TP	TN	TN	TP	TN
72	144	Endotracheal tube aspirate	2	v1.2		Adenovirus	791	2661	Passed	Human mastadenovirus C	2	Human mastadenovirus C	8	1270	66970	8032	2772	14	TN	TP	TN	TN	TP	TN
73	145	Nasopharyngeal aspirate	2	v1	S. marcescens	RSV	438	3493	Passed	S. marcescens	621	S. marcescens Respiratory syncytial virus	4916 1	20718	259058	10207	3034	14.7	TP	FN	TN	TP	TP	TN
73	146	Nasopharyngeal aspirate	2	v1.2	S. marcescens	RSV	4024	32372	Passed	S. marcescens Respiratory syncytial virus	2522 6	S. marcescens Respiratory syncytial virus	19134 34	60879	165294	55446	2353	14.3	TP	TP	TN	TP	TP	TN
74	147	Endotracheal tube aspirate	2	v1	P. jirovecii		122	972	Passed	P. jirovecii	1	P. jirovecii	3	126	266071	1060	2505	14.3	TN	TN	TP	TN	TN	TP
74	148	Endotracheal tube aspirate	2	v1.2	P. jirovecii		478	3479	Passed	No detections		P. jirovecii	6	86	274192	3537	1762	13.7	TN	TN	FN	TN	TN	TP
75	149	Endotracheal tube aspirate	2	v1	S. maltophilia	HHV7	609	1988	Passed	S. maltophilia	5	S. maltophilia	9	11	35916	2091	2326	13.9	TP	TN	TN	TP	TN	TN
75	150	Endotracheal tube aspirate	2	v1.2	S. maltophilia	HHV7	2386	7800	Passed	S. maltophilia Human betaherpesvirus 7	10 2	S. maltophilia Human betaherpesvirus 7	31 2	39	57626	8023	2104	14.4	TP	TP	TN	TP	TP	TN
76	151	Nasopharyngeal aspirate	2	v1	S. pneumoniae	Human metapneumovirus	45	237	Passed	S. pneumoniae Human metapneumovirus	5 2	S. pneumoniae Human metapneumovirus	31 6	57	71580	279	2783	14.2	TP	TP	TN	TP	TP	TN
76	152	Nasopharyngeal aspirate	2	v1.2	S. pneumoniae	Human metapneumovirus	282	1920	Passed	Human metapneumovirus	4	Human metapneumovirus S. pneumoniae	10 3	17	144591	1987	1766	13.5	FN	TP	TN	TP	TP	TN
77	153	Nasopharyngeal aspirate	2	v1	C. albicans	Human metapneumovirus	9806	56198	Passed	C. albicans Human metapneumovirus	4 1	C. albicans Human metapneumovirus	30 2	1912	56142	57105	2543	14.2	TN	TP	TP	TN	TP	TP
77	154	Nasopharyngeal aspirate	2	v1.2	C. albicans	Human metapneumovirus	16173	93029	Passed	C. albicans	1	C. albicans	4	567	38616	93659	2584	14.3	TN	FN	TP	TN	FN	TP
78	155	Endotracheal tube aspirate	2	v1		HHV6	20559	173433	Passed	No detections		No detections		5218	7759	220580	2319	13.8	TN	TN	TN	TN	TN	TN
78	156	Endotracheal tube aspirate	2	v1.2		HHV6	20764	176797	Passed	Human betaherpesvirus 6B	4	Human betaherpesvirus 6B	30	8675	11632	258565	2606	14	TN	TP	TN	TN	TP	TN
79	157	Endotracheal tube aspirate	2	v1			4281	35944	Passed	S. maltophilia	2210	S. maltophilia	17496	18110	74123	123449	3394	14.3	TP	TN	TN	TP	TN	TN
79	158	Endotracheal tube aspirate	2	v1.2			16873	139460	Passed	S. maltophilia	2258	S. maltophilia	17427	17963	46435	223121	2695	14.2	TP	TN	TN	TP	TN	TN
80	159	Endotracheal tube aspirate	2	v1			10542	74850	Passed	No detections		No detections		3293	122812	75706	2195	13.6	TN	TN	TN	TN	TN	TN
80	160	Endotracheal tube aspirate	2	v1.2			11931	86070	Passed	No detections		No detections		18171	92459	89874	2348	13.6	TN	TN	TN	TN	TN	TN
81	161	Endotracheal tube aspirate	2	v1	S. aureus	Rhinovirus/Enterovirus	175	1251	Passed	S. aureus	280	S. aureus	2248	11853	91920	2516	3772	14.5	TP	FN	TN	TP	FN	TN
81	162	Endotracheal tube aspirate	2	v1.2	S. aureus	Rhinovirus/Enterovirus	1410	10941	Passed	S. aureus	1859	S. aureus Rhinovirus A	15073 2	89909	15409	21548	3782	14.6	TP	FN	TN	TP	TP	TN
82	163	Endotracheal tube aspirate	2	v1		Rhinovirus	4	15	Passed	No detections		Rhinovirus C	1	230	32667	267	4344	13.5	TN	FN	TN	TN	TP	TN
82	164	Endotracheal tube aspirate	2	v1.2		Rhinovirus	70	350	Passed	Rhinovirus C	2	Rhinovirus C	8	194	62228	533	2504	13	TN	TP	TN	TN	TP	TN
83	165	Bronchoalveolar lavage	2	v1			7375	32671	Passed	S. fonticola	2622	S. fonticola	11211	11552	50360	41575	2083	13.1	TP	TN	TN	TP	TN	TN
83	166	Bronchoalveolar lavage	2	v1.2			1708	7395	Passed	S. fonticola	3210	S. fonticola	14542	14912	27873	16324	2993	13.2	TP	TN	TN	TP	TN	TN
84	167	Endotracheal tube aspirate	2	v1			1046	6436	Passed	S. fonticola	3678	S. fonticola	22147	22664	28424	18755	3462	13	TP	TN	TN	TP	TN	TN
84	168	Endotracheal tube aspirate	2	v1.2			2049	12657	Passed	S. fonticola	5350	S. fonticola	32101	32840	21370	30022	3149	13.1	TP	TN	TN	TP	TN	TN
85	169	Endotracheal tube aspirate	2	v1			156	969	Passed	S. fonticola	123	S. fonticola	772	798	91777	1556	2229	12.9	TP	TN	TN	TP	TN	TN
85	170	Endotracheal tube aspirate	2	v1.2			69	404	Passed	S. fonticola	87	S. fonticola	496	504	69537	750	2952	12.8	TP	TN	TN	TP	TN	TN
86	171	Nasopharyngeal aspirate	2	v1	S. marcescens, S. aureus		149	778	Passed	S. marcescens Human cytomegalovirus S. aureus	22820 2507 1682	S. marcescens Human cytomegalovirus S. aureus	118687 12831 8514	132494	36161	26751	3491	13.3	TP	TP	TN	TP	TP	TN
86	172	Nasopharyngeal aspirate	2	v1.2	S. marcescens, S. aureus		375	1824	Passed	S. marcescens Human cytomegalovirus S. aureus	22599 2264 889	S. marcescens Human cytomegalovirus S. aureus	108320 10726 4192	118862	24824	28059	3177	13.1	TP	TP	TN	TP	TP	TN
87	173	Endotracheal tube aspirate	2	v1			4756	39696	Passed	No detections		No detections		319	172276	40256	2471	13.4	TN	TN	TN	TN	TN	TN
87	174	Endotracheal tube aspirate	2	v1.2			24947	209963	Passed	No detections		No detections		212	160808	210911	2302	13.5	TN	TN	TN	TN	TN	TN
88	175	Bronchoalveolar lavage	2	v1			10899	90757	Passed	No detections		No detections		79	483413	91052	1941	13.4	TN	TN	TN	TN	TN	TN
88	176	Bronchoalveolar lavage	2	v1.2			37028	311964	Passed	No detections		No detections		505	183529	313411	2014	13.5	TN	TN	TN	TN	TN	TN
89	177	Bronchoalveolar lavage	4	v1	No significant growth		65	574	Passed	No detections		No detections		43	122077	814	3588	14.2	TN	TN	TN	TN	TN	TN
89	178	Bronchoalveolar lavage	4	v1.2	No significant growth		181	1701	Passed	No detections		No detections		31	143270	1758	2311	13.7	TN	TN	TN	TN	TN	TN
90	179	Bronchoalveolar lavage	4	v1	S. aureus, C. albicans		3108	26236	Passed	S. aureus	419	S. aureus	3323	27878	312343	56407	2510	14.2	TP	TN	FN	TP	TN	FN
90	180	Bronchoalveolar lavage	4	v1.2	S. aureus, C. albicans		2136	18513	Passed	S. aureus	734	S. aureus	6099	40696	63706	61395	3140	14.4	TP	TN	FN	TP	TN	FN
91	181	Nose/throat swab	4	v1	No significant growth		36	288	Passed	No detections		No detections		29682	154848	21128	2583	14.1	TN	TN	TN	TN	TN	TN
91	182	Nose/throat swab	4	v1.2	No significant growth		70	624	Passed	No detections		No detections		83263	29914	55955	2412	13.9	TN	TN	TN	TN	TN	TN
92	183	Nose/throat swab	4	v1	M. catarrhalis,	Rhinovirus, Adenovirus	192	1439	Passed	M. catarrhalis Rhinovirus A	559 5	M. catarrhalis Rhinovirus A Human mastadenovirus C	4280 27 1	104512	17008	106482	2649	14.1	TP	FN	TN	TP	TP	TN
92	184	Bronchoalveolar lavage	4	v1.2	M. catarrhalis,	Rhinovirus, Adenovirus	82	700	Passed	M. catarrhalis Rhinovirus A	249 2	M. catarrhalis Rhinovirus A Human mastadenovirus C	1248 18 1	69268	6896	67040	2890	14.1	TP	FN	TN	TP	TP	TN
93	185	Nose/throat swab	4	v1		Influenza B	213	1802	Passed	Influenza B virus	3	Influenza B virus	11	71916	142064	63665	2177	14	TN	TP	TN	TN	TP	TN
93	186	Nose/throat swab	4	v1.2		Influenza B	123	1055	Passed	Influenza B virus	1	Influenza B virus	10	94644	14381	71132	2214	13.8	TN	TP	TN	TN	TP	TN
94	187	Nose/throat swab	4	v1		Influenza B	85	702	Passed	No detections		No detections		22713	170276	15522	2497	13.8	TN	FN	TN	TN	FN	TN
94	188	Nose/throat swab	4	v1.2		Influenza B	257	2457	Passed	No detections		Influenza B virus	2	108281	4088	59664	2285	13.7	TN	FN	TN	TN	TP	TN
95	189	Endotracheal tube aspirate	4	v1	S. maltophilia, P. aeruginosa, S. aureus	Rhinovirus	1	8	Passed	P. aeruginosa S. maltophilia S. aureus Rhinovirus A	528 39 21 1	P. aeruginosa S. maltophilia S. aureus Rhinovirus A	2855 460 154 4	5764	17035	2610	2345	13.1	TP	TP	TN	TP	TP	TN
95	190	Endotracheal tube aspirate	4	v1.2	S. maltophilia, P. aeruginosa, S. aureus	Rhinovirus	5	46	Passed	S. aureus P. aeruginosa S. maltophilia	727 432 91	S. aureus P. aeruginosa S. maltophilia Rhinovirus A	5012 2717 531 1	19363	8460	21093	4173	14.1	TP	FN	TN	TP	TP	TN
96	191	Nose/throat swab	4	v1		Human metapneumovirus	59	481	Passed	Human metapneumovirus	2	Human metapneumovirus	5	385	131555	769	1939	13.1	TN	TP	TN	TN	TP	TN
96	192	Nose/throat swab	4	v1.2		Human metapneumovirus	1035	7768	Passed	Human metapneumovirus	21	Human metapneumovirus	132	123969	17362	44424	3043	13.5	TN	TP	TN	TN	TP	TN
97	193	Nose/throat swab	4	v1		Human metapneumovirus	29	184	Passed	Human metapneumovirus	1	Human metapneumovirus	1	129173	7693	5946	2671	13.5	TN	TP	TN	TN	TP	TN
97	194	Nose/throat swab	4	v1.2		Human metapneumovirus	28	102	Passed	No detections		No detections		72102	2758	2277	2731	13.5	TN	FN	TN	TN	FN	TN
98	195	Nose/throat swab	4	v1			621	4675	Passed	Betacoronavirus 1	665	Betacoronavirus 1	4924	12520	65259	20294	2953	13.5	TN	TP	TN	TN	TP	TN
98	196	Nose/throat swab	4	v1.2			911	7211	Passed	Betacoronavirus 1	1725	Betacoronavirus 1	13900	36045	76255	39169	3236	13.6	TP	TP	TN	TP	TP	TN
99	197	Bronchoalveolar lavage	4	v1	No significant growth		0	0	Passed	No detections		No detections		1254	157656	959	2646	13.5	TN	TN	TN	TN	TN	TN
99	198	Bronchoalveolar lavage	4	v1.2	No significant growth		3	12	Passed	No detections		No detections		35906	15373	14508	2973	13.7	TN	TN	TN	TN	TN	TN
100	199	Bronchoalveolar lavage	4	v1	Candida sp.		35	240	Passed	T. gondii C. parapsilosis	42 1	T. gondii C. parapsilosis	187 2	189	235060	460	1993	12.7	TN	TN	TP	TN	TN	TP
100	200	Bronchoalveolar lavage	4	v1.2	Candida sp.		153	993	Passed	T. gondii C. parapsilosis	56 2	T. gondii C. parapsilosis	340 5	345	173127	1367	2063	13	TN	TN	TP	TN	TN	TP
